# Explainable, federated deep learning model predicts disease progression risk of cutaneous squamous cell carcinoma

**DOI:** 10.1101/2024.08.22.24312403

**Authors:** Juan I. Pisula, Doris Helbig, Lucas Sancéré, Oana-Diana Persa, Corinna Bürger, Anne Fröhlich, Carina Lorenz, Sandra Bingmann, Dennis Niebel, Konstantin Drexler, Jennifer Landsberg, Roman Thomas, Katarzyna Bozek, Johannes Brägelmann

**Author notes:** Equal contribution (Juan I. Pisula, Doris Helbig, Katarzyna Bozek, Johannes Brägelmann).

## Abstract

Predicting cancer patient disease progression is a key step towards personalized medicine and secondary prevention. The ability to predict which patients are at an elevated risk of developing local recurrences or metastases would allow for tailored surveillance of these high-risk patients as well as enhanced and timely interventions.

We developed a deep learning transformer-based approach for prediction of progression of cutaneous squamous cell carcinoma (cSCC) patients based on diagnostic histopathology slides of the tumor. Our model, trained in a federated manner on patient cohorts from three clinical centers, reached an accuracy of AUROC=0.82, surpassing the predictive power of clinico-pathological parameters used to assess progression risk. We conducted an interpretability analysis, systematically comparing a broad range of spatial and morphological features that characterize tissue regions predictive of patient progression. Our findings suggest that information located at the tumor boundaries is predictive of patient progression and that heterogeneity of tissue morphology and organization are characteristic of progressive cSCCs. Trained in a federated fashion exclusively on standard diagnostic slides obtained during routine care of cSCC patients, our model can be deployed and expanded across other clinical centers. This approach thereby offers a potentially powerful tool for improved screening and thus better clinical management of cSCC patients.
