## Supplementary material: Suppl. Table 1 for "Explainable, federated deep learning model predicts disease progression risk of cutaneous squamous cell carcinoma"

### Sheet: Hoja 1
Feature name	CLES	Higher in	Missing values	Feature type
Number of Tumor cells	0.828	Non-progressors	0.0000	Cell populations
Total number of cells	0.8049	Non-progressors	0.0000	Cell populations
Ratio of Stroma cells	0.7576	Progressors	0.0000	Cell populations
Ratio of Tumor cells	0.7557	Non-progressors	0.0000	Cell populations
		so
`axis-minor-length` all cells (median value)	0.8207	Non-progressors	0.0000	Nuclei morphology
`axis-minor-length` all cells (mean value)	0.815909	Non-progressors	0.0000	Nuclei morphology
`solidity` all cells (median value)	0.797716	Non-progressors	0.0000	Nuclei morphology
`equivalent-diameter-area` all cells (mean value)	0.783535	Non-progressors	0.0000	Nuclei morphology
`dists-all` all cells (maximum value)	0.77979	Non-progressors	0.0000	Nuclei morphology
`extent` all cells (mean value)	0.765985	Non-progressors	0.0000	Nuclei morphology
`eccentricity` all cells (mean value)	0.759167	Progressors	0.0000	Nuclei morphology
`solidity` Tumor cells (skewness)	0.756412	Progressors	0.2781	Nuclei morphology
`extent` all cells (variance)	0.751465	Progressors	0.0000	Nuclei morphology
`solidity` Tumor cells (kurtosis)	0.748823	Non-progressors	0.2927	Nuclei morphology
`solidity` Epithelial cells (median value)	0.744414	Non-progressors	0.7573	Nuclei morphology
`axis-minor-length` Epithelial cells (minimum value) (median value)	0.741317	Non-progressors	0.7573	Nuclei morphology
`solidity` Tumor cells (median value)	0.739106	Non-progressors	0.2350	Nuclei morphology
`solidity` all cells (kurtosis)	0.73778	Non-progressors	0.0000	Nuclei morphology
`solidity` all cells (skewness)	0.734079	Progressors	0.0000	Nuclei morphology
`solidity` Epithelial cells (skewness)	0.723832	Progressors	0.7943	Nuclei morphology
`eccentricity` Epithelial cells (mean value)	0.720982	Progressors	0.7573	Nuclei morphology
`equivalent-diameter-area` Epithelial cells (median value)	0.709148	Non-progressors	0.7573	Nuclei morphology
`area-filled` all cells (variance)	0.706652	Non-progressors	0.0000	Nuclei morphology
`extent` Epithelial cells (median value)	0.706211	Non-progressors	0.7573	Nuclei morphology
`solidity` Epithelial cells (kurtosis)	0.702855	Non-progressors	0.8069	Nuclei morphology
`eccentricity` Tumor cells (mean value)	0.695618	Progressors	0.2350	Nuclei morphology
`extent` Stroma cells (mean value)	0.687647	Non-progressors	0.2375	Nuclei morphology
`axis-minor-length` all cells (variance)	0.687106	Non-progressors	0.0000	Nuclei morphology
`area` Epithelial cells (variance)	0.684508	Non-progressors	0.7791	Nuclei morphology
`extent` Tumor cells (median value)	0.683961	Non-progressors	0.2350	Nuclei morphology
`solidity` Stroma cells (mean value)	0.675432	Non-progressors	0.2375	Nuclei morphology
`extent` Stroma cells (variance)	0.675195	Progressors	0.3140	Nuclei morphology
`eccentricity` Stroma cells (median value)	0.67514	Progressors	0.2375	Nuclei morphology
`axis-minor-length` Stroma cells (minimum value) (median value)	0.673869	Non-progressors	0.2375	Nuclei morphology
`axis-minor-length` Stroma cells (minimum value) (mean value)	0.669013	Non-progressors	0.2375	Nuclei morphology
`extent` all cells (kurtosis)	0.660483	Non-progressors	0.0000	Nuclei morphology
`axis-minor-length` Epithelial cells (minimum value) (variance)	0.65789	Non-progressors	0.7791	Nuclei morphology
`perimeter` Plasma cells (mean value)	0.657335	Progressors	0.7777	Nuclei morphology
`extent` Epithelial cells (variance)	0.648476	Progressors	0.7791	Nuclei morphology
`extent` Tumor cells (kurtosis)	0.644445	Non-progressors	0.2927	Nuclei morphology
`axis-minor-length` all cells (skewness)	0.643559	Progressors	0.0000	Nuclei morphology
`equivalent-diameter-area` all cells (skewness)	0.642763	Progressors	0.0000	Nuclei morphology
`extent` Epithelial cells (kurtosis)	0.640908	Non-progressors	0.8069	Nuclei morphology
`dists-all` all cells (mean value)	0.640659	Non-progressors	0.0000	Nuclei morphology
`perimeter` all cells (skewness)	0.637828	Progressors	0.0000	Nuclei morphology
`equivalent-diameter-area` Epithelial cells (skewness)	0.635452	Progressors	0.7943	Nuclei morphology
`extent` Tumor cells (variance)	0.633628	Progressors	0.2564	Nuclei morphology
`equivalent-diameter-area` Epithelial cells (variance)	0.632562	Non-progressors	0.7791	Nuclei morphology
`axis-minor-length` Epithelial cells (minimum value) (skewness)	0.631624	Progressors	0.7943	Nuclei morphology
`equivalent-diameter-area` Tumor cells (skewness)	0.628971	Progressors	0.2781	Nuclei morphology
`area` Plasma cells (variance)	0.62785	Progressors	0.8295	Nuclei morphology
`extent` Tumor cells (skewness)	0.625008	Progressors	0.2781	Nuclei morphology
`solidity` Stroma cells (variance)	0.623028	Progressors	0.3140	Nuclei morphology
`perimeter` Epithelial cells (skewness)	0.620455	Progressors	0.7943	Nuclei morphology
`equivalent-diameter-area` Stroma cells (median value)	0.619252	Non-progressors	0.2375	Nuclei morphology
Distance between Tumor cells and Tumor cells (maximum value)	0.813191	Non-progressors	0.2564	Nuclei distances
Distance between Epithelial cells and any other cell type (maximum value)	0.790476	Non-progressors	0.7793	Nuclei distances
Distance between Lymphocytes and Tumor cells (minimum value)	0.759006	Progressors	0.5613	Nuclei distances
Distance between Lymphocytes and Tumor cells (maximum value)	0.743784	Non-progressors	0.5613	Nuclei distances
Distance between Tumor cells and any other cell type (maximum value)	0.741564	Non-progressors	0.3751	Nuclei distances
Distance between Epithelial cells and Epithelial cells (maximum value)	0.740947	Non-progressors	0.7791	Nuclei distances
Distance between Lymphocytes and Epithelial cells (maximum value)	0.736173	Non-progressors	0.8572	Nuclei distances
Distance between Stroma cells and Epithelial cells (maximum value)	0.735168	Non-progressors	0.8027	Nuclei distances
Distance between Stroma cells and any other cell type (maximum value)	0.725794	Non-progressors	0.2557	Nuclei distances
Distance between Stroma cells and Tumor cells (maximum value)	0.724525	Non-progressors	0.4410	Nuclei distances
Distance between Granulocytes and Tumor cells (minimum value)	0.720767	Progressors	0.7654	Nuclei distances
Distance between Epithelial cells and any other cell type (mean value)	0.719651	Non-progressors	0.7793	Nuclei distances
Distance between Lymphocytes and any other cell type (maximum value)	0.717316	Non-progressors	0.4211	Nuclei distances
Distance between Plasma cells and Tumor cells (minimum value)	0.707784	Progressors	0.8202	Nuclei distances
Distance between Granulocytes and Tumor cells (maximum value)	0.703273	Non-progressors	0.7654	Nuclei distances
Distance between Plasma cells and Tumor cells (maximum value)	0.697374	Non-progressors	0.8202	Nuclei distances
Distance between Plasma cells and Stroma cells (minimum value)	0.6944	Progressors	0.7822	Nuclei distances
Distance between Granulocytes and any other cell type (maximum value)	0.687628	Non-progressors	0.7102	Nuclei distances
Distance between Plasma cells and any other cell type (minimum value)	0.683903	Progressors	0.7777	Nuclei distances
Distance between Stroma cells and Epithelial cells (mean value)	0.672474	Non-progressors	0.8027	Nuclei distances
Distance between Lymphocytes and Epithelial cells (minimum value)	0.667009	Progressors	0.8572	Nuclei distances
Distance between Lymphocytes and any other cell type (minimum value)	0.664414	Progressors	0.4211	Nuclei distances
Distance between Plasma cells and any other cell type (maximum value)	0.664378	Non-progressors	0.7777	Nuclei distances
Distance between Granulocytes and Tumor cells (standard deviation)	0.661627	Non-progressors	0.7654	Nuclei distances
Distance between Tumor cells and Tumor cells (minimum value)	0.648678	Progressors	0.2564	Nuclei distances
Distance between Granulocytes and any other cell type (minimum value)	0.645808	Progressors	0.7102	Nuclei distances
Distance between Tumor cells and Tumor cells (mean value)	0.64497	Non-progressors	0.2564	Nuclei distances
Distance between Granulocytes and Granulocytes (minimum value)	0.643834	Progressors	0.8147	Nuclei distances
Distance between Granulocytes and Plasma cells (maximum value)	0.643108	Non-progressors	0.8800	Nuclei distances
Distance between Epithelial cells and Epithelial cells (mean value)	0.642283	Non-progressors	0.7791	Nuclei distances
Distance between Granulocytes and Lymphocytes (maximum value)	0.64217	Non-progressors	0.7539	Nuclei distances
Distance between Stroma cells and any other cell type (mean value)	0.641006	Non-progressors	0.2557	Nuclei distances
Distance between Tumor cells and any other cell type (minimum value)	0.638973	Progressors	0.3751	Nuclei distances
Distance between Lymphocytes and Stroma cells (minimum value)	0.634116	Progressors	0.4696	Nuclei distances
Distance between Lymphocytes and Epithelial cells (standard deviation)	0.633729	Non-progressors	0.8572	Nuclei distances
Distance between Lymphocytes and Lymphocytes (minimum value)	0.632187	Progressors	0.5503	Nuclei distances
Distance between Lymphocytes and Lymphocytes (maximum value)	0.632159	Non-progressors	0.5503	Nuclei distances
Distance between Plasma cells and Tumor cells (standard deviation)	0.623505	Non-progressors	0.8202	Nuclei distances
Distance between Stroma cells and Tumor cells (minimum value)	0.618528	Progressors	0.4410	Nuclei distances
ANNR (all cells)	0.890104	Non-progressors	0.0000	Spatial distribution
ANNR (Tumor cells)	0.75966	Non-progressors	0.2564	Spatial distribution
Spatial autocorrelation (Epithelial cells)	0.74707	Non-progressors	0.8010	Spatial distribution
ANNR (Epithelial cells)	0.726391	Non-progressors	0.7791	Spatial distribution
Spatial autocorrelation (Lymphocytes)	0.710485	Non-progressors	0.5505	Spatial distribution
Spatial autocorrelation (Granulocytes)	0.693317	Non-progressors	0.8147	Spatial distribution
